# Plasticity of Human Microglia and Brain Perivascular Macrophages in Aging and Alzheimer’s Disease

**DOI:** 10.1101/2023.10.25.23297558

**Authors:** Donghoon Lee, James M. Vicari, Christian Porras, Collin Spencer, Milos Pjanic, Xinyi Wang, Seon Kinrot, Philipp Weiler, Roman Kosoy, Jaroslav Bendl, N M Prashant, Konstantina Psychogyiou, Periklis Malakates, Evelyn Hennigan, Jennifer Monteiro Fortes, Shiwei Zheng, Karen Therrien, Deepika Mathur, Steven P. Kleopoulos, Zhiping Shao, Stathis Argyriou, Marcela Alvia, Clara Casey, Aram Hong, Kristin G. Beaumont, Robert Sebra, Christopher P. Kellner, David A. Bennett, Guo-Cheng Yuan, George Voloudakis, Fabian J. Theis, Vahram Haroutunian, Gabriel E. Hoffman, John F. Fullard, Panos Roussos

## Abstract

The complex roles of myeloid cells, including microglia and perivascular macrophages, are central to the neurobiology of Alzheimer’s disease (AD), yet they remain incompletely understood. Here, we profiled 832,505 human myeloid cells from the prefrontal cortex of 1,607 unique donors covering the human lifespan and varying degrees of AD neuropathology. We delineated 13 transcriptionally distinct myeloid subtypes organized into 6 subclasses and identified AD-associated adaptive changes in myeloid cells over aging and disease progression. The GPNMB subtype, linked to phagocytosis, increased significantly with AD burden and correlated with polygenic AD risk scores. By organizing AD-risk genes into a regulatory hierarchy, we identified and validated *MITF* as an upstream transcriptional activator of *GPNMB*, critical for maintaining phagocytosis. Through cell-to-cell interaction networks, we prioritized *APOE-SORL1* and *APOE-TREM2* ligand-receptor pairs, associated with AD progression. In both human and mouse models, *TREM2* deficiency disrupted GPNMB expansion and reduced phagocytic function, suggesting that GPNMB’s role in neuroprotection was *TREM2*-dependent. Our findings clarify myeloid subtypes implicated in aging and AD, advancing the mechanistic understanding of their role in AD and aiding therapeutic discovery.
