## Supplementary Tables S1-17 for "Plasticity of Human Microglia and Brain Perivascular Macrophages in Aging and Alzheimer’s Disease": TableS3_metadata_FreshMG.csv

individualID	age	sex	race	PMI	dx	CERAD	Braak	dementia
FM_018	90+	F	White	360	CTRL	1	0	1
FM_019	90+	M	White	425	CTRL	3	4	0
FM_021	80-89	M	White	375	AD	-1	6	1
FM_028	90+	F	White	590	AD	4	5	1
FM_031	80-89	F	Hispanic	622	AD	4	6	1
FM_034	90+	F	White	1050	AD	3	5	0
FM_038	50-59	M	Black	1500	CTRL	1	0	0
FM_040	60-69	M	White	330	AD	-1	6
FM_044	90+	F	White	590	CTRL	1	1	0.5
FM_048	70-79	M	White	362	AD	4	6	1
FM_055	80-89	M	White	325	CTRL	-1	3	1
FM_065	70-79	F	White	1257	OTH		1	1
FM_069	90+	M	White	457	AD	4	6	1
FM_070	80-89	F	White	623	OTH	-1	2	1
FM_071	60-69	M	White	1156	OTH	-1	0	1
FM_075	50-59	M	White	299	OTH	-1	0	1
FM_120	70-79	F	Black	651	OTH	-1	1	0
FM_121	70-79	M	Hispanic	705	CTRL	1	1	0
FM_149	90+	F	White	940	CTRL	1	2	0
FM_150	90+	M	White	260	AD	4	5	1
FM_151	50-59	M	Hispanic	495	OTH	-1		0
FM_161	80-89	F	White	465	AD	4	6	1
FM_163	70-79	M	White	745	CTRL	1	1	0
FM_164	40-49	M	White	381	CTRL	1		0.5
FM_165	50-59	M	Hispanic	1332	CTRL	1	0	0.5
FM_166	80-89	M	White	200	AD	4	6	1
FM_168	60-69	F	Black	420	AD	4	6	1
FM_169	70-79	M	White	315	OTH	-1	2	1
FM_170	70-79	M	White	537	OTH	-1	1	1
FM_171	60-69	M	White	1087	CTRL	1	1	0.5
FM_172	70-79	M	Unknown	320	OTH	-1	1	1
FM_173	80-89	M	White	674	CTRL	-1	1	0.5
FM_175	80-89	M	White	408	OTH	-1	2	1
FM_176	80-89	F	Unknown	675	AD	-1	2	1
FM_177	90+	F	Hispanic	500	AD	4	4	0.5
FM_178	70-79	M	White	632	CTRL	-1	1	0.5
FM_179	80-89	M	White	325	AD	-1	5	1
FM_180	90+	F	White	395	AD	3	5	1
FM_181	90+	F	White	479	OTH	-1	4	1
FM_182	80-89	M	White	420	OTH
FM_184	60-69	M	White	1153	CTRL	1	1	0
FM_185	90+	F	White	220	AD	2	5	0
FM_186	90+	M	White	530	AD	-1	5
FM_187	80-89	M	Black	1343	AD	4	6	1
FM_188	90+	F	White	522	OTH	3	5	0
FM_190	70-79	F	Hispanic	1060	CTRL	1	1	0
FM_191	90+	F	White	316	AD	4	6	1
FM_192	40-49	M	White	345	OTH	-1		1
FM_193	70-79	F	Black	1226	OTH	1	2	0.5
FM_194	50-59	M	White	1185	CTRL	1		0
FM_195	50-59	M	Black	1602	CTRL	1		0
FM_196	80-89	F	Unknown	313	AD	4	5	1
FM_198	40-49	F	White	800	CTRL	1	1
FM_199	90+	M	White	269	CTRL	1	1	0
FM_200	90+	M	Hispanic	875	AD	-1	2	1
FM_206	20-29	F	White	370	OTH	1		1
FM_208	60-69	M	Hispanic	1008	AD	4	4
FM_209	60-69	F	White	1124	CTRL	1	1	1
FM_212	70-79	M	White	466	AD	4	6	1
FM_216	70-79	M	Asian	739	OTH		1	1
FM_217	60-69	M	White	643	OTH	-1	1
FM_218	80-89	F	White	1240	CTRL	1	2	0.5
FM_219	60-69	M	White	1275	CTRL	1	0	0.5
FM_220	20-29	F	White	560	CTRL	1		0
FM_221	90+	F	Hispanic	925	CTRL	-1	2	1
FM_222	30-39	M	White	1355	OTH	1		0
FM_223	70-79	M	White	450	CTRL		1
FM_225	90+	F	White	305	OTH	3	5	1
FM_226	90+	F	White	241	AD	-1	2	1
FM_227	80-89	M	White	535	AD	4	6
FM_228	80-89	F	White	450	CTRL	1	1	1
FM_229	50-59	M	Hispanic	1587	CTRL	-1	1	0
FM_230	80-89	F	White	617	AD	3	4	0.5
FM_231	70-79	F	White	613	OTH	-1	2	0
FM_232	80-89	F	White	625	OTH	-1	4
FM_233	60-69	M	White	785	OTH
FM_234	90+	F	White	440	AD	2	1
FM_235	50-59	F	Hispanic	1697	OTH
FM_236	70-79	M	White	742	CTRL	-1	2
FM_237	80-89	F	White	288	AD	3	4	1
FM_238	90+	F	White	405	OTH
FM_239	80-89	M	White	400	AD		6
FM_240	70-79	M	White	328	OTH	-1	2
FM_241	60-69	F	White	300	CTRL
FM_242	90+	F	White	499	CTRL
FM_243	80-89	F	White	337	OTH	-1	1
FM_244	70-79	F	White	319	AD	4	6
FM_245	70-79	M	Black	1440	CTRL	1	1
FM_246	70-79	M	White	1498	OTH	4	5
FM_247	70-79	M	Hispanic	370	OTH	-1	4	1
FM_248	50-59	M	White	662	OTH	-1	2
FM_249	80-89	F	Unknown	500	OTH		3
FM_250	50-59	M	White	388	OTH	1	1	0
FM_251	70-79	M	White	1935	OTH	-1	4
FM_252	70-79	F	White	570	AD	4	5
FM_253	80-89	M	White	450	AD	3	5
FM_254	70-79	F	White	158	CTRL	1	1
FM_259	90+	F	White	1215	CTRL	1	2	0.5
FM_260	90+	F	White	465	AD	3	3	0.5
FM_261	90+	F	White	444	AD	3	5	1
FM_262	90+	F	White	695	AD	4	5	1
FM_263	80-89	F	White	384	CTRL	1	2	0
FM_264	90+	F	White	515	AD	4	4	1
FM_265	90+	F	White	370	AD	3	3	0.5
FM_267	90+	F	White	255	AD	4	5	1
FM_274	90+	F	White	539	AD	2	2	0
FM_275	80-89	M	White	443	OTH	1	3	1
FM_276	90+	F	White	474	AD	4	5	0
FM_277	80-89	F	White	600	OTH	1	3	1
FM_278	80-89	M	White	300	AD	3	3	1
FM_279	80-89	F	White	465	AD	3	4	0
FM_280	70-79	F	White	500	AD	4	5	0
FM_281	90+	M	White	1425	AD	3	4	1
FM_282	90+	F	White	585	CTRL	1	3	0
FM_283	80-89	F	White	305	CTRL	1	3	0
FM_284	90+	F	White	330	AD	3	4	0
FM_285	90+	F	White	480	CTRL	1	4	0
FM_286	80-89	M	White	825	AD	3	3	0
FM_287	80-89	F	Black	435	AD	3	4	0
FM_288	90+	F	White	495	CTRL	1	4	0
FM_289	90+	M	White	394	AD	4	5	1
FM_290	90+	F	White	520	OTH	1	2	0
FM_291	90+	F	White	455	AD	2	3	0.5
FM_292	90+	M	White	645	AD	4	4	0
FM_293	80-89	M	White	511	AD	3	4	0
FM_294	90+	F	White	444	AD	3	4	0.5
FM_295	90+	F	White	516	OTH	1	2	1
FM_296	90+	F	White	717	AD	4	5	1
FM_297	90+	F	White	613	AD	3	5	1
FM_298	90+	M	White	815	AD	3	5	0.5
FM_299	90+	F	White	389	OTH			0
FM_300	90+	F	White	440	AD		5	0.5
FM_301	90+	F	White	405	AD	3	2	1
FM_302	90+	F	White	769	AD	4	5	1
FM_303	80-89	F	White	260	CTRL	2	3	0
FM_304	90+	F	White	1158	OTH			0.5
FM_305	50-59	F	White	1350	OTH	-1		0.5
