## Supplementary Tables S1-17 for "Plasticity of Human Microglia and Brain Perivascular Macrophages in Aging and Alzheimer’s Disease": TableS5_Akoya.csv

Cycle #	Antibody	Clone	Reporter	Module	Ratio	Exposure	Ab vendor
Cycle1	blank
	blank
	blank
Cycle2	CD31	EP3950	RX001-488	CORE	1:20	150	Akoya
	Olig-2	EPR2673	RX014-550	CORE	1:20	150	Abcam
	CD68	KP1	RX015-AF647	NEUROINFLAMMATION	1:50	150	Akoya
Cycle3	NeuN	14H6L24	RX019-488	CORE	1:20	150	Invitrogen
	CD44	156-3C11	BX005-ATTO550	NEUROIMMUNE	1:20	150	Akoya
	H2A.X	2F3	RX050-AF647	CORE	1:20	150	BioLegend
Cycle4	Claudin-5	EPR7583	RX049-488	CORE	1:20	150	Abcam
	Ki67	B56	RX047-550	NEUROINFLAMMATION	1:200	150	Akoya
	IBA1	EPR16589	RX040-AF647	CORE	1:800	150	Abcam
Cycle5	GFAP	SMI124	RX007-AF488	CORE	1:900	150	Akoya
	Synaptophysin	Sy38	RX054-550	CORE	1:100	150	Invitrogen
	CD3e	EP449E	BX045-AF647	NEUROIMMUNE	1:20	150	Akoya
Cycle6	Neurofilament	C28E10	RX046-488	CORE	1:500	150	CST
	PSD-95	6G6-1C9	RX002-550	CORE	1:25	150	Invitrogen
						150
Cycle7	a-SMA	1A4	RX013-488	CORE	1:400	150	Akoya
	ApoE	D719N	RX023-550	NEUROINFLAMMATION	1:50	150	CST
						150
Cycle8	AQP4	D1F8E	RX025-AF488	NEUROINFLAMMATION	1:100	150	CST
	Galectin-3	M3/38	RX035-550	NEUROINFLAMMATION	1:100	150	Akoya
	CollagenIV	EPR20966	RX042-Cy5	CORE	1:200	150	Akoya
Cycle9	Vimentin	O91D3	RX022-488	CORE	1:400	150	Akoya
	TMEM119	E3E4T	RX052-AF647	NEUROINFLAMMATION	1:20	150	CST
	MAP2	MT-08	RX043-Cy5	CORE	1:20	150	Abcam
Cycle10	a-beta	D12B2	RX010-488	NEUROINFLAMMATION	1:50	150	CST
	CD8	C8/144B	RX026-550	NEUROIMMUNE	1:50	150	Akoya
	CD163	D6U1J	RX016-AF647	NEUROINFLAMMATION	1:20	150	CST
Cycle11	CD14	EPR3653	BX037-AF488	NEUROIMMUNE	1:50	150	Akoya
	empty					150
	PCNA	PC10	RX036-AF647	NEUROINFLAMMATION	1:20	150	Akoya
Cycle12	HLA-A	EP1395Y	BX004-AF488	NEUROIMMUNE	1:100	150	Akoya
	CD34	QBEND/10	RX020-ATTO550		1:100	150
	CD4	EPR6855	BX003-AF647	NEUROIMMUNE	1:20	150	Akoya
Cycle13	empty					150
	empty					150
	HLA-DR	EPR3692	RX033-AF647	NEUROIMMUNE	1:20	150	Akoya
Cycle14	empty
	empty
	CD45	D9M8I	BX021-AF647	NEUROIMMUNE	1:20	150	Akoya
Cycle15	blank
	blank
	blank
