## Supplementary Tables S1-17 for "Plasticity of Human Microglia and Brain Perivascular Macrophages in Aging and Alzheimer’s Disease": TableS6_crumblr_meta_Aging.csv

assay	estimate	std.error	statistic	p.value	FDR	log10FDR	coef
AIF1	-0.00709281288166558	0.00467992684287278	-1.51558199942109	0.12962508152052	0.28085434329446	0.551518855554148	age
CCL3	-0.0148846560699456	0.0047395191414393	-3.14054139792449	0.00168635872046515	0.00548066584151172	2.26116667623679	age
HIF1A	0.00137146386812799	0.00714777506228471	0.191872835417629	0.847841816268023	0.918495300957025	0.0369230612129955	age
HIST	0.00222530832186369	0.00568736979069888	0.391271959404321	0.695596223221667	0.822068263807424	0.0850921175403257	age
HSPA1A	0.000386284185137197	0.00618116304610511	0.0624937705502856	0.950169622625918	0.950169622625918	0.0221988582957074	age
IFI44L	0.00212351690088736	0.00444908183766827	0.477293288450787	0.633153289495836	0.822068263807424	0.0850921175403257	age
TMEM163	-0.00593431554842798	0.00711400739233684	-0.834173373901802	0.404183292900323	0.583820311967134	0.233720799341518	age
FRMD4A	-0.0420288820405627	0.00813643715344675	-5.165514247567	2.39778761851845e-07	3.11712390407398e-06	5.50624593439749	age
PICALM	0.0249704609892527	0.0054214128013257	4.60589553024751	4.10694548029883e-06	2.66951456219424e-05	4.57356770572446	age
CD163	0.0138206613306752	0.00422241807172377	3.27316269869814	0.00106351240786823	0.004608553767429	2.33643534128431	age
GPNMB	0.0128671803235593	0.00509901788458793	2.52346248136353	0.0116205460036461	0.0302134196094799	1.51980011770984	age
MKI67	-0.00588034202733945	0.00419085473700035	-1.40313668603755	0.160576083279222	0.298212726089983	0.52547382717167	age
ERN1	-0.00441432968211863	0.00353120356556637	-1.25009210037162	0.211265905173049	0.343307095906204	0.464317219932654	age
AIF1	0.722185747469589	0.438495924286391	1.64696114027713	0.0995660334667743	0.323589608767017	0.490005433065956	sexDiff
CCL3	0.458834493019407	0.4282130398528	1.07150985681597	0.283940241095856	0.51283038943149	0.29002624719565	sexDiff
HIF1A	0.0113093967299221	0.642327280107684	0.017606907070841	0.985952446486137	0.985952446486137	0.00614403102906978	sexDiff
HIST	0.277720865684359	0.522285361471863	0.531741622820345	0.594904959710076	0.654176465337073	0.184305084115188	sexDiff
HSPA1A	-0.463264082131331	0.569711602291406	-0.813155428585379	0.416128950325471	0.540967635423112	0.266828716737426	sexDiff
IFI44L	0.409345158276814	0.407890689711524	1.00356582928215	0.31558793195784	0.51283038943149	0.29002624719565	sexDiff
TMEM163	0.850897646337079	0.659519503146478	1.29017814071845	0.19698881394802	0.450673697343446	0.346137787906252	sexDiff
FRMD4A	-0.648065020254749	0.739091301267432	-0.876840275542972	0.380573399694383	0.540967635423112	0.266828716737426	sexDiff
PICALM	-0.955791359003229	0.492237063618933	-1.94172976731219	0.0521698231067035	0.226069233462382	0.645758538259222	sexDiff
CD163	0.207615467123168	0.400134228241184	0.518864552117312	0.603855198772683	0.654176465337073	0.184305084115188	sexDiff
GPNMB	0.916202782614756	0.467226537644383	1.96093909227412	0.0498861283878934	0.226069233462382	0.645758538259222	sexDiff
MKI67	0.75197366787898	0.382395211709893	1.96648296017229	0.0492428487531773	0.226069233462382	0.645758538259222	sexDiff
ERN1	-0.407847094390147	0.323925974052174	-1.25907499571015	0.208003244927744	0.450673697343446	0.346137787906252	sexDiff
AIF1	0.00847879346098997	0.00608078688445691	1.39435793789495	0.16320954313008	0.53043101517276	0.275371089949099	age:sexM
CCL3	0.00762683946189927	0.00604240502362901	1.26221917135218	0.206869932049423	0.5378618233285	0.269329280232312	age:sexM
HIF1A	-0.00219212338666631	0.00894965575113791	-0.244939408578658	0.806503347270823	0.806503347270823	0.0933938257973616	age:sexM
HIST	0.00677126594383606	0.00725774389201901	0.932971188371926	0.350834844462734	0.588185375543893	0.23048577785606	age:sexM
HSPA1A	-0.00467566876826859	0.00793975525393817	-0.588893312038735	0.555932844460318	0.722712697798414	0.14103431481937	age:sexM
IFI44L	0.00343161839235939	0.0056909499374907	0.602995708985711	0.546511543802466	0.722712697798414	0.14103431481937	age:sexM
TMEM163	0.00840585621925677	0.00922062520340521	0.911636253922614	0.361960231103934	0.588185375543893	0.23048577785606	age:sexM
FRMD4A	-0.00507234814114365	0.0103863709314292	-0.488365779985261	0.625290775967767	0.738980007961907	0.131367310656961	age:sexM
PICALM	-0.0117231560668871	0.00685182629604202	-1.71095348311136	0.0870897002904022	0.37738870125841	0.423211106435476	age:sexM
CD163	0.00140297760149432	0.00552392292074356	0.253982110471858	0.799509378812926	0.806503347270823	0.0933938257973616	age:sexM
GPNMB	0.0110339867553837	0.0064378532807094	1.71392330242229	0.086542812784449	0.37738870125841	0.423211106435476	age:sexM
MKI67	0.0117995580843278	0.00535388434948167	2.20392472345245	0.0275296385005253	0.357885300506829	0.446256139106148	age:sexM
ERN1	-0.00509408732891294	0.00455533139065577	-1.11826931831179	0.263451986701085	0.570812637852351	0.24350642012505	age:sexM
