## Supplementary Tables S1-17 for "Plasticity of Human Microglia and Brain Perivascular Macrophages in Aging and Alzheimer’s Disease": TableS7_crumblr_meta_AD.csv

assay	estimate	std.error	statistic	p.value	FDR	log10FDR	coef
AIF1	-0.084323767200452	0.0664938319826429	-1.26814419753193	0.204746460475588	0.221808665515221	0.654021491045609	dx_AD
CCL3	-0.100322607061409	0.0679658628733698	-1.47607347012314	0.139924170024423	0.18190142103175	0.740163908172157	dx_AD
HIF1A	0.259948914286827	0.118384226298692	2.19580701259098	0.0281057595248984	0.0405972082026311	1.3915038310504	dx_AD
HIST	-0.106906321267441	0.0798614188041644	-1.33864790869288	0.180685321804317	0.213537198496011	0.670526459307108	dx_AD
HSPA1A	-0.295382708731161	0.0786701697062812	-3.75469774418927	0.000173550783305864	0.000564040045744057	3.24869006086016	dx_AD
IFI44L	-0.198844196385353	0.0715745125501278	-2.77814251610992	0.00546706337077568	0.011845303970014	1.92645379008635	dx_AD
TMEM163	-0.338938580981208	0.106986580049125	-3.16804762639929	0.00153466377507813	0.00399012581520315	2.39901341008092	dx_AD
FRMD4A	-0.586429181553439	0.11535455498685	-5.08371066595756	3.70131628946426e-07	2.24075200475877e-06	5.64960620634963	dx_AD
PICALM	0.371706353054448	0.0740471832413361	5.01985810645863	5.17096616482794e-07	2.24075200475877e-06	5.64960620634963	dx_AD
CD163	0.18978453591216	0.0704226046779353	2.69493775159417	0.00704017820509468	0.0130746166666044	1.88357103531108	dx_AD
GPNMB	0.841913549704256	0.0835222384216574	10.0801123822125	6.76487049592013e-24	8.79433164469617e-23	22.0557971606465	dx_AD
MKI67	-0.0250985323739271	0.0667568905438248	-0.375969164672976	0.706939820089144	0.706939820089144	0.15061755496634	dx_AD
ERN1	-0.128948893664731	0.0542270474425261	-2.37794421319731	0.0174094595679603	0.0282903717979355	1.54836134491732	dx_AD
AIF1	-0.0398791922388929	0.0195898200377471	-2.03570998416784	0.0417794859352796	0.0543133317158635	1.26509355567848	CERAD
CCL3	-0.0703938223423716	0.0208343932259354	-3.37873157998874	0.000728210710090046	0.00157778987186177	2.80195083608695	CERAD
HIF1A	0.100271832321973	0.0332390470679975	3.01668793683662	0.00255552747894651	0.00415273215328808	2.38166607950902	CERAD
HIST	-0.0209195844861481	0.0234314827321363	-0.892798152182529	0.371965276079861	0.371965276079861	0.429497600738485	CERAD
HSPA1A	-0.0899249531395547	0.0231450684682905	-3.88527488102941	0.00010221417041533	0.000332196053849823	3.47860553082931	CERAD
IFI44L	-0.0313191311457631	0.0193313607584647	-1.6201203597139	0.105206424700072	0.113973626758412	0.943195631807176	CERAD
TMEM163	-0.0928938753053591	0.0304594178570571	-3.04975872294409	0.00229025275499977	0.00415273215328808	2.38166607950902	CERAD
FRMD4A	-0.181275584614424	0.0325460823888286	-5.56981274885012	2.55013252824477e-08	1.10505742890607e-07	6.95661515147307	CERAD
PICALM	0.12162000101653	0.0208270307219875	5.83952665360664	5.23493414344893e-09	3.4027071932418e-08	7.46817542082206	CERAD
CD163	0.0563031543469111	0.0199189903853109	2.82660683387003	0.00470440486716935	0.00679525147480017	2.16779446651101	CERAD
GPNMB	0.28321353684905	0.024265850538723	11.6712800318745	1.78713820538519e-31	2.32327966700074e-30	29.6338985084414	CERAD
MKI67	-0.0321778770159415	0.0184034650609805	-1.74846839490928	0.0803829536856807	0.0949980361739863	1.02228537247554	CERAD
ERN1	-0.056893432948498	0.0152070711333347	-3.74124855796753	0.000183108314846148	0.000476081618599986	3.32231858621023	CERAD
AIF1	-0.0220640994498921	0.0117768574199564	-1.87351333748029	0.0609975327308258	0.0720879932273396	1.14213706412026	Braak
CCL3	-0.0451430598571957	0.0124679093403162	-3.6207401437562	0.000293761446057725	0.000954724699687605	3.02012184165499	Braak
HIF1A	0.0410102028320023	0.0197017733650693	2.08154880639894	0.0373837016483735	0.0485988121428855	1.31337434567793	Braak
HIST	-0.0147520573153529	0.0139318662829935	-1.05887158372749	0.28965826723168	0.28965826723168	0.538114071646674	Braak
HSPA1A	-0.0453505780953016	0.0138342538596573	-3.27813690245707	0.00104494702967694	0.00194061591225718	2.71206041190348	Braak
IFI44L	-0.0394772938117195	0.0115575377296741	-3.41571835931463	0.000636140038500304	0.00137830341675066	2.86065516725028	Braak
TMEM163	-0.0541518206946357	0.0184147368173846	-2.94067850285611	0.00327494246369787	0.00532178150350903	2.27394296025594	Braak
FRMD4A	-0.103875418308862	0.0202125864561763	-5.13914528128688	2.75990958828561e-07	1.19596082159043e-06	5.92228304714174	Braak
PICALM	0.0734995946994953	0.0127070425768389	5.78416214906391	7.28746241401285e-09	4.73685056910835e-08	7.32451031551171	Braak
CD163	0.0280111264575254	0.0119041180848902	2.35306187806384	0.0186195353454316	0.0268948843878456	1.57033031826552	Braak
GPNMB	0.169554851164651	0.0145971896748791	11.6155818305522	3.43442424868417e-31	4.46475152328943e-30	29.3502027058834	Braak
MKI67	-0.0131991639028917	0.0110872298308577	-1.19048347551668	0.233856421007983	0.253344456091982	0.596288594886253	Braak
ERN1	-0.0312109544041206	0.00905788281544073	-3.44572291782315	0.000569534006965795	0.00137830341675066	2.86065516725028	Braak
AIF1	0.000884851351233713	0.0586752500729062	0.0150804870901147	0.987967968239437	0.987967968239437	0.0052571358196284	Dementia
CCL3	-0.0167936311509776	0.0634300477652901	-0.264758292680451	0.791195668214702	0.93504942607192	0.0291654320120148	Dementia
HIF1A	0.145906991457554	0.0996307923873495	1.46447687468237	0.143063697094757	0.232478507778981	0.633617190664061	Dementia
HIST	-0.146211941949829	0.069436918535946	-2.10568016312732	0.0352321440799588	0.0763363121732441	1.11726882475759	Dementia
HSPA1A	-0.0553294292116422	0.0688588875123931	-0.80351906936754	0.421674779333253	0.548177213133229	0.261079021361607	Dementia
IFI44L	-0.0651774604096974	0.058579202662444	-1.11263823076041	0.265863834083891	0.384025538121176	0.415639893610821	Dementia
TMEM163	-0.190243788200321	0.09318101330793	-2.04165828902968	0.0411854389851677	0.0764872438295971	1.11641098832811	Dementia
FRMD4A	-0.46507274566805	0.0988107103008432	-4.70670380014545	2.51754289230159e-06	1.63640287999603e-05	4.78610976483409	Dementia
PICALM	0.237848806763916	0.063771057863881	3.72972967253582	0.000191685312903496	0.00083063635591515	3.08058906428346	Dementia
CD163	0.148289813816202	0.0604686012483746	2.45234403896829	0.0141928890233819	0.0461268893259911	1.33604583206219	Dementia
GPNMB	0.583022951925262	0.0752398906087	7.74885432725292	9.27253163885168e-15	1.20542911305072e-13	12.9188583238316	Dementia
MKI67	-0.00267168451769992	0.0558989372681897	-0.0477949071711654	0.96187969540834	0.987967968239437	0.0052571358196284	Dementia
ERN1	-0.101710131774989	0.045519942749357	-2.23440816556004	0.0254562289192946	0.0661861951901659	1.17923258424508	Dementia
