## Supplementary Tables S1-17 for "Plasticity of Human Microglia and Brain Perivascular Macrophages in Aging and Alzheimer’s Disease": TableS15_scDRS_meta.csv

	subtype	scDRS_FreshMG_assoc_mcz	scDRS_PsychAD_assoc_mcz	scDRS_meta_assoc_mcz	scDRS_meta_pval	weight
0	AIF1	2.0191593170166016	1.996286153793335	2.222102942565065	0.0262763494689708	1.1346092840305677
1	CCL3	2.073697090148926	2.280184268951416	2.9254910008827903	0.0034391312276564	1.6588292564372784
2	HIF1A	3.2146384716033936	3.16922664642334	4.509264753265848	6.505268495216043e-06	3.368969723897984
3	HIST	-1.3366148471832275	-0.3696196377277374	-1.192374553465687	0.2331144134341505	0.6877539998665522
4	HSPA1A	-1.989903688430786	-0.5356064438819885	-2.0227499286808595	0.0430989363942582	2.5630534345840577
5	IFI44L	2.3788442611694336	2.959071397781372	3.31282862218977	0.000923575538593	2.6483867350703587
6	TMEM163	3.2167584896087646	3.527562379837036	4.138191555954409	3.500540626077964e-05	3.634925817880614
7	FRMD4A	0.6975281834602356	-0.076289027929306	0.3809113751172394	0.7032690115583571	3.292261160058316
8	PICALM	1.980664014816284	2.6637990474700928	3.27771281155275	0.001046518105882	4.633340778719127
9	CD163	3.3524725437164307	3.338967800140381	4.72796741497849	2.2677856712505218e-06	3.898407170338591
10	GPNMB	2.8793540000915527	2.994624137878418	4.085970024104382	4.389304536944749e-05	13.76367239950984
11	MKI67	2.3208982944488525	2.292902708053589	2.764197825978055	0.0057062932159261	1.1971317354992117
12	ERN1	-2.626400947570801	-2.338062763214112	-2.6485144663016644	0.0080846389059345	1.9257770414897737
