## Supplementary Tables S1-17 for "Plasticity of Human Microglia and Brain Perivascular Macrophages in Aging and Alzheimer’s Disease": TableS16_Xenium_probes.csv

tier	class	subclass	subtype	marker	Ensembl_ID
3	IN	IN_PVALB	IN_PVALB_ANOS1	ANOS1	ENSG00000011201
1	Mural	PC		ATP1A2	ENSG00000018625
1	EN	EN_L2_3_IT	EN_L2_3_IT_NTNG1	CNGB1	ENSG00000070729
1	EN	EN_L5_ET		ABCB11	ENSG00000073734
1	Immune	Micro	MG_Homeo_PICALM	ARHGAP15	ENSG00000075884
1	Immune	Micro		APBB1IP	ENSG00000077420
1	Oligo	Oligo		FOLH1	ENSG00000086205
1	Immune	Micro	MG_Adapt_HIF1A	CREM	ENSG00000095794
1	Immune	PVM	MG_PVM_GPNMB	LGALS1	ENSG00000100097
1	Immune	Micro	MG_Adapt_HIF1A	HIF1A	ENSG00000100644
1	OPC	OPC		FERMT1	ENSG00000101311
1	EN	EN_NF		CBLN1	ENSG00000102924
1	IN	IN_LAMP5_LHX6		SFRP1	ENSG00000104332
1	EN	EN_L3_5_IT_2	EN_L3_5_IT_2_MET	MET	ENSG00000105976
1	IN	IN_SST		NMU	ENSG00000109255
1	EN	EN_NF		CRTAM	ENSG00000109943
1	Immune	PVM		MS4A4A	ENSG00000110079
3	IN	IN_ADARB2	IN_ADARB2_SYT10	SYT10	ENSG00000110975
1	Mural	VLMC		BMP5	ENSG00000112175
1	Mural	SMC		FHL5	ENSG00000112214
1	Immune	Micro	MG_Adapt_TMEM163	CPEB4	ENSG00000113742
3	EN	EN_L3_5_IT_1	EN_L3_5_IT_1_PLSCR4	PLSCR4	ENSG00000114698
1	EN	EN_L6_IT_2		SMYD1	ENSG00000115593
3	Endo	Endo	Endo_IL1R1	IL1R1	ENSG00000115594
1	Immune	Micro	MG_Prolif_MKI67	STMN1	ENSG00000117632
1	IN	IN_LAMP5_LHX6		MYB	ENSG00000118513
1	Mural	SMC		CASQ2	ENSG00000118729
1	EN	EN_L2_3_IT		ONECUT2	ENSG00000119547
1	Immune	Micro	MG_Adapt_IFI44L	IFIT3	ENSG00000119917
1	IN	IN_VIP		CHRNA2	ENSG00000120903
1	EN	EN_L6B		LRAT	ENSG00000121207
3	IN	IN_ADARB2	IN_ADARB2_SV2C	SV2C	ENSG00000122012
3	IN	IN_SST	IN_SST_NPY	NPY	ENSG00000122585
1	Mural	VLMC		BICC1	ENSG00000122870
3	Endo	Endo	Endo_ITIH5	ITIH5	ENSG00000123243
1	Immune	PVM	MG_PVM_CD163	F13A1	ENSG00000124491
1	EN	EN_NF		GRM4	ENSG00000124493
1	Immune	Micro	MG_Adapt_TMEM163	IL1B	ENSG00000125538
1	Immune	Micro		C3	ENSG00000125730
1	IN	IN_LAMP5_RELN		GRPR	ENSG00000126010
3	IN	IN_VIP	IN_VIP_BCL11B	BCL11B	ENSG00000127152
1	Immune	Micro	MG_Adapt_HSPA1A	DNAJB1	ENSG00000132002
1	Immune	Micro	MG_Adapt_IFI44L	IFI44L	ENSG00000137959
1	IN	IN_LAMP5_RELN		TRPC3	ENSG00000138741
3	Mural	SMC	SMC_MYOCD	MYOCD	ENSG00000141052
1	EN	EN_L2_3_IT	EN_L2_3_IT_PDGFD	FAM163A	ENSG00000143340
1	EN	EN_L5_ET		ATP6V1C2	ENSG00000143882
1	OPC	OPC	OPC_GPR17	GPR17	ENSG00000144230
1	Immune	Micro	MG_Adapt_TMEM163	GOLGA4	ENSG00000144674
3	Mural	PC	PC_STAC	STAC	ENSG00000144681
1	Immune	Micro	MG_exAM_ERN1	PLK2	ENSG00000145632
3	Mural	VLMC	VLMC_DCDC2	DCDC2	ENSG00000146038
1	Immune	Micro	MG_Homeo_FRMD4A	RASGEF1C	ENSG00000146090
1	EN	EN_L3_5_IT_2		TPBG	ENSG00000146242
3	IN	IN_VIP	IN_VIP_SCML4	SCML4	ENSG00000146285
1	EN	EN_L3_5_IT_3		MKX	ENSG00000150051
3	IN	IN_SST	IN_SST_EDNRA	EDNRA	ENSG00000151617
1	Immune	Micro	MG_Adapt_TMEM163	TMEM163	ENSG00000152128
1	Mural	PC		CYSLTR2	ENSG00000152207
3	Mural	VLMC	VLMC_ABCA6	ABCA6	ENSG00000154262
3	Astro	Astro	Astro_ADAMTSL3	ADAMTSL3	ENSG00000156218
3	Mural	PC	PC_ADAMTS4	ADAMTS4	ENSG00000158859
1	IN	IN_PVALB		LRRC38	ENSG00000162494
1	Astro	Astro		ETNPPL	ENSG00000164089
1	IN	IN_LAMP5_LHX6		CA3	ENSG00000164879
1	EN	EN_L3_5_IT_1		COL22A1	ENSG00000169436
1	EN	EN_L6_CT		SEMA3E	ENSG00000170381
2	EN	EN_L3_5_IT_2	EN_L3_5_IT_2_MET	FSHR	ENSG00000170820
1	EN	EN_L5_ET		COL24A1	ENSG00000171502
1	EN	EN_NF		IL16	ENSG00000172349
3	IN	IN_ADARB2	IN_ADARB2_RAB37	RAB37	ENSG00000172794
1	Immune	Micro	MG_Adapt_AIF1	C1QA	ENSG00000173372
1	IN	IN_ADARB2		NDNF	ENSG00000173376
1	Mural	PC		SLC19A1	ENSG00000173638
3	OPC	OPC	OPC_HAP1	HAP1	ENSG00000173805
1	Endo	Endo		CD34	ENSG00000174059
1	IN	IN_PVALB_CHC		GPR149	ENSG00000174948
2	EN	EN_L3_5_IT_1	EN_L3_5_IT_1_CUX2	CCDC168	ENSG00000175820
1	Immune	Micro	MG_Adapt_HSPA1A	JUN	ENSG00000177606
1	IN	IN_PVALB_CHC		CA8	ENSG00000178538
1	Immune	Micro	MG_exAM_ERN1	ERN1	ENSG00000178607
1	Immune	Micro	MG_Adapt_HIST	H2AC6	ENSG00000180573
3	IN	IN_PVALB	IN_PVALB_CHRM2	CHRM2	ENSG00000181072
1	EN	EN_L6_IT_1		SLC35F3	ENSG00000183780
1	Endo	Endo		CLDN5	ENSG00000184113
1	Immune	Micro	MG_Adapt_IFI44L	IFIT1	ENSG00000185745
1	EN	EN_L3_5_IT_3		TRABD2A	ENSG00000186854
1	EN	EN_L5_6_NP		NPSR1	ENSG00000187258
3	Astro	Astro	Astro_PLSCR1	PLSCR1	ENSG00000188313
1	Oligo	Oligo		MBP	ENSG00000197971
3	IN	IN_PVALB	IN_PVALB_STUM	STUM	ENSG00000203685
1	Immune	Micro	MG_Adapt_HSPA1A	HSPA1A	ENSG00000204389
1	Immune	Micro	MG_Adapt_AIF1	TMSB4X	ENSG00000205542
1	EN	EN_L5_ET		CLEC2L	ENSG00000236279
1	Immune	PVM		MRC1	ENSG00000260314
1	EN	EN_L6_CT		SMIM36	ENSG00000261873
1	Mural	SMC		TRABD2B	ENSG00000269113
3	EN	EN_L3_5_IT_2	EN_L3_5_IT_2_DACH1	DACH1	ENSG00000276644
1	Immune	Micro	MG_Adapt_HIST	H2BC7	ENSG00000277224
1	Immune	Micro	MG_Adapt_CCL3	CCL3	ENSG00000277632
