## Supplementary Tables S1-17 for "Plasticity of Human Microglia and Brain Perivascular Macrophages in Aging and Alzheimer’s Disease": TableS17_qPCR_primers.csv

Cat #	Gene	Primer 1	Primer 2
Hs.PT.58.5010635	GPNMB	GACCATGCTGTCCAGTTGT	AACCTGATATTCCCTAGATGCC
Hs.PT.58.27397604	MITF	GTCCTTTTTCTGCCTCTCTTTG	CTCACCATCAGCAACTCCTG
Hs.PT.39a.22214836	GAPDH	TTCTGTGCCTGCAGCTTC	GCAGATGAGTACAAAAGTCCTGA
